# Latent EBV impairs immune cell signaling and enhances the efficacy of anti-CD3 mAb in Type 1 Diabetes

**DOI:** 10.1101/2023.07.11.23292344

**Authors:** Ana Lledo Delgado, Paula Preston-Hurlburt, Noha Lim, Tomokazu S. Sumida, S. Alice Long, James McNamara, Elisavet Serti, Lauren Higdon, Kevan C. Herold

**Affiliations:** Department of Immunobiology, Yale University School of Medicine, New Haven, United States of America; Immune Tolerance Network, Bethesda, MD 20814, USA; Center for Translational Immunology, Benaroya Research Institute at Virginia Mason, Seattle, WA, USA; Autoimmunity and Mucosal Immunology Branch, Division of Allergy, Immunology and Transplantation, National Institute of Allergy and Infectious Diseases, National Institutes of Health, Bethesda, MD, USA

## Abstract

Teplizumab has been approved for the delay of the onset of type 1 diabetes and may modulate new onset disease. We found that patients who were EBV positive at baseline had a more robust response to drug in two clinical trials and therefore postulated that latent virus has general effects in modifying immune responses. We compared the phenotypes, transcriptomes, and development of peripheral blood cells before and after teplizumab treatment. Higher number of Tregs and partially exhausted CD8^+^ T cells were found in EBV seropositive individuals at the baseline in the TN10 trial and AbATE trial. Single cell transcriptomics and functional assays identified downregulation of the T cell receptor and other signaling pathways before treatment. Impairments in function of adaptive immune cells were enhanced by teplizumab treatment in EBV seropositive individuals. Our data indicate that EBV can impair signaling pathways generally in immune cells, that broadly redirect cell differentiation.
