## Supplemental Table 1 for "Latent EBV impairs immune cell signaling and enhances the efficacy of anti-CD3 mAb in Type 1 Diabetes"

### Sheet: Flow cytometry parameters 
	Flow cytometry parameters
	% Live Lymphocytes
	% NK of lymphocytes
	NK of lymphocytes count
	% CD127 of NK
	CD127 MFI of NK
	% Eomes of NK
	% Ki67 of NK
	% KLRG1-TIGIT+ of NK
	% KLRG1+TIGIT+ of NK
	% KLRG1+TIGIT- of NK
	% KLRG1-TIGIT- of NK
	% Mature (CD57+CD56dim) of NK
	% Lytic (CD56bright) of NK
	% Total KLRG1 of NK
	MFI KLRG1 on NK
	% Total TIGIT of NK
	MFI TIGIT on NK
	% NKT of lymphocyte
	MFI CD3 on NKT
	% CD8 of NKT
	% CD57 of NKT
	% CD127 of NKT
	MFI CD127 on NKT
	% Eomes of NKT
	% Ki67 of NKT
	% PD-1 of NKT
	MFI PD-1 on NKT
	% KLRG1-TIGIT+ of NKT
	% KLRG1+TIGIT+ of NKT
	% KLRG1+TIGIT- of NKT
	% KLRG1-TIGIT- of NKT
	% total KLRG1 of NKT
	MFI KLRG1 on NKT
	% total TIGIT of NKT
	MFI TIGIT on NKT
	% CD3+ T of lymphocytes
	MFI CD3 of CD3 T Cells
	CD3 count
	% CD4 of CD3
	MFI CD3 of CD4
	CD4 of CD3 count
	CD4+ Non-Treg
	MFI CD3 on non-Treg CD4
	CD3 on non-Treg CD4 count
	% RA+ of non-Treg CD4
	% CCR7 of CD45RA non-Treg CD4
	% Naive of non-Treg CD4
	Naive count non-Treg CD4
	MFI CD3 on naive non-Treg
	% TIGIT+KLRG1- of naive non-Treg CD4
	% TIGIT+KLRG1+ of naive non-Treg CD4
	MFI KLRG1 of KLRG1+TIGIT+ naive non-Treg CD4
	% TIGIT-KLRG1+ of naive non-Treg CD4
	% TIGIT-KLRG1- of naice non-Treg CD4
	% Total KLRG1 of naive
	MFI KLRG1 of naive
	% Total TIGIT of naive
	MFI TIGIT on naive
	% CCR7- of CD45RA
	% TEMRA of non-Treg CD4
	TEMRA count non-TregCD4
	MFI CD3 on TEMRA CD4
	% CD57 on TEMRA CD4
	% Eomes on TEMRA CD4
	% Ki67 on TEMRA CD4
	% PD-1 on TEMRA CD4
	MFI PD-1 on TEMRA CD4
	% TIGIT+KLRG1- of TEMRA non-Treg CD4
	% TIGIT+KLRG1+ of TEMRA non-Treg CD4
	MFI KLRG1 of KLRG1+TIGIT+ TEMRA non-Treg CD4
	% TIGIT-KLRG1+ of TEMRA non-Treg CD4
	% TIGIT-KLRG1- of TEMRA non-Treg CD4
	% Total KLRG1 of TEMRA CD4
	MFI KLRG1 of TEMRA CD4
	% Total TIGIT of TEMRA CD4
	MFI TIGIT on TEMRA CD4
	% CD45RO+ of non-Treg CD4
	% CCR7+ of CD45RO non-Treg CD4
	% CM of non-Treg CD4
	CM count non-Treg CD4
	CD3 MFI on CM non-Treg CD4
	% Eomes of CM non-Treg CD4
	% Ki67 of CM non-Treg CD4
	% PD-1 of CM non-Treg CD4
	MFI PD-1 of PD-1 CM non-Treg CD4
	% TIGIT+KLRG1- of CM non-Treg CD4
	% TIGIT+KLRG1+ of CM non-Treg CD4
	MFI KLRG1 of TIGIT+KLRG1+ CM non-Treg CD4
	% TIGIT-KLRG1+ of CM non-Treg CD4
	% TIGIT-KLRG1- of CM non-Treg CD4
	% Total KLRG1 of CM CD4
	MFI KLRG1 of CM CD4
	% Total TIGIT of CM
	MFI TIGIT on CM
	% CCR7- of RO non-Treg CD4
	% EM of non-Treg CD4
	EM count
	CD3 MFI on EM non-Treg CD4
	% CD57 on EM non-Treg CD4
	% Eomes of EM non-TregCD4
	% Ki67 of EM non-Treg CD4
	% PD-1 of EM non-Treg CD4
	MFI PD-1 on PD-1 EM non-Treg CD4
	% TIGIT+KLRG1- of EM non-Treg CD4
	% TIGIT+KLRG1+ of EM non-Treg CD4
	MFI KLRG1 of TIGIT+KLRG1+ of EM non-Treg CD4
	% TIGIT-KLRG1+ of EM non-Treg CD4
	% TIGIT-KLRG1- of EM non-Treg CD4
	% Total KLRG1 of EM CD4
	MFI KLRG1 of EM CD4
	% Total TIGIT of EM CD4
	MFI TIGIT on EM CD4
	% PD-1-TIGIT+ of memory non-Treg CD4
	% PD-1+TIGIT+ of memory non-Treg CD4
	% PD-1+TIGIT- of memory non-Treg CD4
	% PD-1-TIGIT- of memory non-Treg CD4
	% PD-1 on non-Treg CD4
	% KLRG1+CD57- of PD-1+ non-Treg CD4
	% Exhuasted non-Treg CD4
	% KLRG1-CD57- of PD-1+ non-Treg CD4
	% Anergic CD4 non-Treg
	% CD57+KLRG1+ of PD-1- Non Treg CD4
	% Senescent non-Treg CD4
	% KLRG1-TIGIT+ of total non-Treg CD4
	% KLRG1+TIGIT+ of total non-Treg CD4
	% KLRG1+TIGIT- of total non-Treg CD4
	% KLRG1-TIGIT- of total non-Treg CD4
	% Treg of CD4
	MFI CD3 on Treg
	Treg count
	% CD45RA of Treg
	% Naive of Treg
	Naive Treg count
	% Ki67 of CD45RA Treg
	% PD-1 of CD45RA Treg
	MFI PD-1 CD45RA Treg
	% CD45RO of Treg
	MFI FoxP3 ofCD45RO+ Treg
	% CM of Treg
	MFI CD3 of CM Treg
	Count CM Treg
	% CCR7- of CD45RO Treg
	% EM of Treg
	MFI CD3 of EM Treg
	EM Treg count
	% Ki67 of CD45RO Treg
	% PD-1 of CD45RO Treg
	MFI PD-1 CD45RA Treg
	% TIGIT+KLRG1- of Treg
	% TIGIT+KLRG1+ of Treg
	% Total KLRG1 of Treg
	MFI KLRG1 of Treg
	% Total TIGIT of Treg
	MFI TIGIT on Treg
	% PD-1 on total CD4
	% KLRG1+CD57- of PD-1+ total CD4
	% Exhausted total CD4
	% KLRG1-CD57- of PD-1+ total CD4
	% Anergic total CD4
	% CD57+KLRG1+ of PD-1- Total CD4
	% Senescent total total CD4
	% CD8 of CD3
	MFI CD3 on CD8
	CD8 count
	% CD45RA of CD8
	% CCR7 of CD45RA CD8
	% Naive of CD8
	MFI CD3 on naive CD8
	Naive CD8 count
	% CD127 of naive CD8
	MFI CD127 on naive CD8
	% Eomes of naive CD8
	% Ki67 of naive CD8
	% PD-1 of naive CD8
	MFI PD-1 on naive CD8
	% KLRG1-TIGIT+ of naive CD8
	% KLRG1+TIGIT+ of naive CD8
	MFI KLRG1 on KLRG1+TIGIT+ naive CD8
	% KLRG1+TIGIT- of naive CD8
	% KLRG1-TIGIT- of naive CD8
	% Total KLRG1+ on naive CD8
	MFI KLRG1 on naive CD8
	% Total TIGIT+ on naive CD8
	MFI TIGIT on naive CD8
	% CCR7- of CD45RA+ CD8
	% TEMRA of CD8
	MFI CD3 of TEMRA CD8
	TEMRA count CD8
	% CD57 of TEMRA CD8
	% CD127 of TEMRA CD8
	MFI CD127 of TEMRA CD8
	% Eomes of TEMRA CD8
	% Ki67 of TEMRA CD8
	% PD-1 of TEMRA CD8
	MFI PD-1 on TEMRA CD8
	% KLRG1-TIGIT+ of TEMRA CD8
	% KLRG1+TIGIT+ of TEMRA CD8
	MFI KLRG1 on KLRG1+TIGIT+ TEMRA CD8
	% KLRG1+TIGIT- of TEMRA CD8
	% KLRG1-TIGIT- of TEMRA CD8
	% Total KLRG1 of TEMRA CD8
	MFI KLRG1 on TEMRA CD8
	% TIGIT on TEMRA CD8
	MFI TIGIT on TEMRA CD8
	% CD45RO of CD8
	% CCR7+ of CD45RO CD8
	% CM of CD8
	MFI CD3 on CM CD8
	CM CD8 count
	% CD57 of CM CD8
	% CD127 of CM CD8
	MFI CD127 of CM CD8
	% Eomes of CM CD8
	% Ki67 of CM CD8
	% PD-1 of CM CD8
	MFI PD-1 on CM CD8
	% KLRG1-TIGIT+ of CM CD8
	% KLRG1+TIGIT+ of CM CD8
	MFI KLRG1 on KLRG1+TIGIT+ of CM CD8
	% KLRG1+TIGIT- of CM CD8
	% KLRG1-TIGIT- of CM CD8
	% Total KLRG1+ of CM CD8
	MFI KLRG1 on CM CD8
	% TIGIT+ on CM CD8
	MFI TIGIT on CM CD8
	% CCR7- of CD45RO
	% EM of CD8
	MFI CD3 on EM CD8
	EM CD8 count
	% CD57 of EM CD8
	% CD127 of EM CD8
	MFI CD127 of EM CD8
	% Eomes of EM CD8
	% Ki67 of EM CD8
	% PD-1 of EM CD8
	MFI PD-1 on EM CD8
	% KLRG1-TIGIT+ of EM CD8
	% KLRG1+TIGIT+ of EM CD8
	MFI KLRG1 on EM CD8
	% KLRG1+TIGIT- of EM CD8
	% KLRG1-TIGIT- of EM CD8
	% Total KLRG1 of EM CD8
	MFI KLRG1 on EM CD8
	% TIGIT on EM CD8
	MFI TIGIT on EM CD8
	% PD-1+ of CD8
	% KLRG1+-CD57- of PD-1+ CD8
	% Exhausted CD8
	% KLRG1-CD57- of PD-1+ CD8
	% Anergic of CD8
	% PD-1- of CD8
	% CD57+KLRG1+ of PD-1- CD8
	% Senescent of CD8
	% KLRG1-TIGIT+ ofCD8
	% KLRG1+TIGIT+ ofCD8
	MFI KLRG1 of KLRG1+TIGIT+ onCD8
	% KLRG1+TIGIT- ofCD8
	% KLRG1-TIGIT- ofCD8
	% Total KLRG1 ofCD8
	MFI KLRG1 onCD8
