## Supplemental Table 2 for "Latent EBV impairs immune cell signaling and enhances the efficacy of anti-CD3 mAb in Type 1 Diabetes"

### Sheet: Hoja1
	Parameter	P value	Mean of EBV seropositive only	Mean of EBV and CMV seropositive	SE of difference	t ratio	df	q value
	% PD1+ of TEMRA CD8	0.00049	41.98	31.61	2.605	3.982	26	0.132172
	% CD57+ EM non-Treg CD4	0.001726	1.226	9.321	2.317	3.493	26	0.23271
	% TEMRA of non-Treg CD4	0.004897	1.04	4.914	1.26	3.075	26	0.239785
	% CD57+ on TEMRA CD4	0.00521	3	28.07	8.219	3.05	26	0.239785
	% CCR7+ of CD45RA non-Treg CD4	0.007557	97.54	91	2.258	2.896	26	0.239785
	% CCR7+ of CD45RA	0.007721	2.462	8.988	2.26	2.887	26	0.239785
	% CCR7+ ofCD45RA Treg	0.007807	98.45	95.93	0.8741	2.883	26	0.239785
	% Senescent total CD4	0.009566	0.02109	1.461	0.5147	2.797	26	0.239785
	% PD1 of EM CD8	0.010414	61.38	50.51	3.937	2.762	26	0.239785
	% Senescent non-Treg CD4	0.010525	0.02126	1.486	0.5314	2.757	26	0.239785
	% CD57+ KLRG1+ of PD1 non-Treg CD4	0.01071	0.03371	2.239	0.8021	2.75	26	0.239785
	% CM of Treg	0.012005	50.88	38.66	4.523	2.701	26	0.239785
	MFI TIGIT on TEMRA	0.012845	871	686.3	68.48	2.698	23	0.239785
	MFI TIGIT on EM CD8	0.014173	1321	1053	101.3	2.654	23	0.239785
	% CM of non TregCD4	0.014355	41.8	29.56	4.664	2.624	26	0.239785
	% CCR7+ of CD45RO non-Treg CD4	0.016239	81.34	71.59	3.793	2.57	26	0.239785
	% CCR7+ of RO non-Treg CD4	0.01624	18.66	28.41	3.794	2.57	26	0.239785
	% PD1 of naive CD8	0.017505	18.91	15.2	1.464	2.537	26	0.239785
	TEMRA count	0.01842	1635	6881	2086	2.515	26	0.239785
	% PD1+ of CD8	0.019562	34.06	25.45	3.464	2.488	26	0.239785
	% CD45RO of CD8	0.022912	35.72	22.02	5.666	2.418	26	0.25358
	% TEMRA of CD8	0.024012	8.076	16.79	3.634	2.397	26	0.25358
	% Anergic total CD4	0.024046	28.1	22.51	2.329	2.396	26	0.25358
	% Eomes of TEMRA CD8	0.024449	76.7	62.37	5.998	2.389	26	0.25358
	% CD4 of CD3	0.027145	66.64	59.49	3.054	2.341	26	0.259439
	% TIGIT+ KLRG1 of TEMRA non-Treg CD4	0.027435	9.387	3.707	2.412	2.355	23	0.259439
	% Anergic non-Treg CD4	0.0279	27.52	22.09	2.331	2.329	26	0.259439
	% Ki67 on TEMRA CD4	0.030703	2.599	0.7456	0.8111	2.285	26	0.275989
	MFI KLRG1 on CM CD8	0.035179	2044	1771	122.7	2.222	26	0.306023
	% CM of CD8	0.03684	15.32	6.676	3.927	2.201	26	0.310456
	MFICD3 of CD3 T cells	0.040349	13620	11345	1054	2.158	26	0.314564
	% CCR7 of RO Treg	0.041922	66.73	56.77	4.653	2.14	26	0.314564
	% CCR7 of CD45RO Treg	0.041922	33.27	43.23	4.653	2.14	26	0.314564
	% CD45RA of CD8	0.041993	63.08	75.35	5.736	2.139	26	0.314564
	% CD57 of NKT	0.043182	22.27	37.37	7.105	2.126	26	0.314729
	MFI KLRG1 on TEMRA CD8	0.048455	3703	2740	465.1	2.071	26	0.343863
