## Supplemental Table 3 for "Latent EBV impairs immune cell signaling and enhances the efficacy of anti-CD3 mAb in Type 1 Diabetes"

### Sheet: All_CD8_baseline
	Teplizumab + Placebo
	Baseline
	CD8
	Gene	avg_log2FC	p_val_adj
	IFIT2	0.791375	5.31764e-09
	PPP1R14B	0.633157	2.96167e-49
	FAM172A	-0.507017	6.01124e-26
	LYN	-0.507382	1.35313e-18
	ESYT2	-0.511302	1.19403e-28
	SIPA1L1	-0.512455	1.35943e-25
	UTRN	-0.512699	5.98533e-26
	AC253572.2	-0.515055	1.31173e-21
	CARD11	-0.535144	8.22405e-22
	MAPRE2	-0.535596	1.33412e-27
	EZH2	-0.536731	6.01535e-34
	DYRK1A	-0.537292	1.64302e-31
	KDM6A	-0.539537	4.9121e-24
	RELB	-0.540519	2.40156e-38
	NFAT5	-0.546445	1.43628e-31
	PLCG2	-0.548701	1.72566e-17
	SQSTM1	-0.554795	5.2959e-50
	MT2A	-0.556032	1.04572e-14
	RABGAP1L	-0.557102	8.09266e-24
	CDC42SE2	-0.573459	7.7122e-46
	COG5	-0.574401	1.3263e-37
	GNG2	-0.584881	1.27046e-26
	KLF12	-0.591631	7.22285e-34
	DENND4A	-0.597087	3.34368e-38
	AC011476.3	-0.597609	6.22316e-46
	ZFAND3	-0.598243	8.41641e-31
	ZEB1	-0.598528	8.69799e-14
	CAMK1D	-0.607838	2.73679e-31
	SKAP1	-0.615659	1.58491e-34
	TRAF3	-0.623052	1.26232e-39
	RPS4Y1	-0.628716	5.74593e-73
	YES1	-0.631502	5.855e-35
	SIK3	-0.638201	8.60914e-36
	RAB8B	-0.661799	1.15414e-54
	AOAH	-0.685336	8.486e-53
	ATP8A1	-0.686619	4.15397e-41
	CD247	-0.717145	6.37748e-41
	BTBD11	-0.736676	2.99217e-27
	ARHGAP15	-0.755419	1.07334e-54
	PRKCH	-0.788021	1.48069e-52
	AC105402.3	-2.29348	1.19536e-233

### Sheet: All_CD4_baseline
	Teplizumab + Placebo
	Baseline
	CD4
	Gene	avg_log2FC	p_val_adj
	AC105402.3	-1.67148	0
	ARHGAP15	-1.04954	0
	BACH2	-0.882752	1.80398e-221
	RAB11A	-0.840096	1.57057e-240
	PDE3B	-0.781524	6.16333e-167
	LINC01619	-0.78072	2.38995e-195
	ZEB1	-0.771697	5.07138e-172
	DPYD	-0.726783	1.41459e-216
	SKAP1	-0.714659	1.94494e-193
	ANK3	-0.70339	7.33869e-175
	ZBTB20	-0.696969	2.12367e-171
	DENND4A	-0.680512	4.17352e-183
	LEF1	-0.671355	5.61609e-179
	HERC1	-0.666684	1.14734e-180
	CD247	-0.662621	3.23249e-177
	KLF12	-0.64418	1.75756e-166
	AC079793.1	-0.622694	1.7806e-243
	KDM6A	-0.619585	5.69657e-156
	PRKCH	-0.599462	4.49651e-143
	TCF12	-0.597312	8.67064e-177
	MAML2	-0.595406	7.1346e-130
	FOXN3	-0.593482	1.24236e-145
	BTBD9	-0.593353	1.36666e-144
	TNRC6B	-0.58728	1.5529e-147
	CAMK4	-0.586747	3.55343e-135
	TMEM131L	-0.583989	1.31338e-165
	SMYD3	-0.583849	1.0655e-154
	SOX4	-0.581898	5.73658e-113
	ATP8A1	-0.581589	3.26811e-138
	STAG1	-0.57324	5.84749e-139
	AP001011.1	-0.572558	2.73516e-214
	CDKAL1	-0.568607	2.68876e-152
	PITPNC1	-0.56795	8.48846e-136
	PRKCA	-0.563183	3.25023e-120
	SIK3	-0.554724	1.90735e-120
	LRBA	-0.546751	2.54452e-148
	CDC42SE2	-0.54438	3.47446e-155
	ATP9B	-0.544179	4.62637e-150
	PLCG2	-0.539216	2.7733e-62
	DOCK10	-0.534018	4.374e-137
	FAM172A	-0.533955	9.72596e-131
	CDC14A	-0.528586	1.22844e-134
	AC068282.1	-0.525893	1.92337e-209
	TGFBR2	-0.523722	5.95422e-103
	ARIH1	-0.521148	1.83107e-115
	UBE2E2	-0.519038	2.48069e-152
	FHIT	-0.516483	3.63626e-101
	SSBP2	-0.516061	4.25162e-163
	RAPGEF6	-0.51043	7.57841e-109
	AGTPBP1	-0.505868	4.66086e-148
	COG5	-0.505774	2.89462e-156
	ANKRD44	-0.503863	4.71931e-119
	DYRK1A	-0.500702	2.02928e-118
	CIB1	0.515716	6.66385e-153
	SRGN	0.520195	8.04026e-120
	GABARAPL1	0.570147	3.80366e-160
	FTH1	0.803001	0

### Sheet: B_cells_baseline
	Teplizumab + Placebo
	Baseline
	B Cells
	Gene	avg_log2FC	p_val_adj
	PPFIBP2	0.540848	8.1e-11
	HLA-DRB5	0.52589	6.94e-25
	BOD1L1	0.488812	4.63e-12
	COG5	-0.505022	2.1e-08
	DLEU2	-0.507371	2.46e-07
	RUBCNL	-0.510775	4.22e-09
	COL19A1	-0.521908	3.1e-11
	JARID2	-0.524962	1.77e-07
	EBF1	-0.525077	5.62e-06
	FOXO1	-0.540146	2.37e-08
	SSBP2	-0.543135	2.44e-08
	MTRNR2L12	-0.549282	6.91e-22
	VAV3	-0.556586	1.02e-08
	MEF2A	-0.559416	4.56e-11
	UBAC2	-0.561622	1.66e-09
	ZEB1	-0.566888	1.76e-05
	BANK1	-0.576361	4.37e-09
	LINC01619	-0.592429	6.44e-06
	ZFAND3	-0.596006	4.94e-08
	ATP8A1	-0.596111	3.3e-10
	SNX9	-0.610952	3.81e-11
	LYN	-0.618048	4.76e-13
	CAMK1D	-0.621381	1.11e-09
	HLA-DRB1	-0.629591	3.12e-35
	ARHGAP15	-0.649709	2.67e-12
	DENND4A	-0.653789	7.17e-17
	PRKCE	-0.685754	4.67e-12
	PDE3B	-0.725111	6.03e-08
	RAB11A	-0.735281	5.92e-14
	EIF2AK3	-0.746912	4.11e-16
	UBE2E2	-0.755521	3.74e-16
	ADK	-0.770151	2.45e-14
	BACH2	-0.891671	4.85e-16
	AFF3	-0.925977	2.94e-27
	AC105402.3	-1.67912	1.48e-44

### Sheet: All_monocytes_baseline
	Teplizumab + Placebo
	Baseline
	Monocytes
	Gene	avg_log2FC	p_val_adj
	ISG15	0.755329	1.25827e-70
	IFITM3	0.693591	1.68609e-60
	S100A8	0.690642	2.36626e-55
	CCL2	0.635341	0.000213055
	S100A9	0.63261	1.23184e-51
	LY6E	0.617139	7.59761e-73
	NFKBIA	0.615695	4.3585e-61
	TNFAIP3	0.542987	1.2081e-41
	TNFSF10	0.54062	5.2641e-65
	S100A12	0.509879	9.71573e-48
	IFI6	0.506639	2.09949e-48
	ZFP36	0.503322	8.99982e-55
	DOCK2	-0.504009	1.35089e-54
	AGTPBP1	-0.505014	1.41895e-48
	PLXDC2	-0.505499	2.76616e-42
	SNX9	-0.511274	2.7512e-62
	WWP2	-0.51181	2.24832e-63
	MAML3	-0.51192	8.78731e-56
	STIM1	-0.512783	4.28942e-72
	SVIL	-0.51305	4.62004e-52
	SPPL3	-0.514218	1.12881e-58
	SLMAP	-0.517286	2.2216e-53
	GAS7	-0.517811	1.62739e-45
	MKLN1	-0.519756	3.1494e-63
	SPIDR	-0.522782	1.67044e-76
	PITPNC1	-0.525408	3.85599e-58
	SMURF1	-0.529337	4.83706e-62
	ATAD2B	-0.529475	1.28619e-64
	LINC00910	-0.52994	3.57943e-80
	SH3RF3	-0.530181	5.85628e-77
	ATG7	-0.532268	2.47527e-87
	COP1	-0.532459	2.02719e-66
	TBL1X	-0.535493	3.84507e-64
	CUX1	-0.536027	5.58532e-60
	RAP1A	-0.537138	5.65801e-60
	KANSL1	-0.538028	1.66732e-67
	KDM2A	-0.538809	5.91904e-69
	BIRC6	-0.539952	5.13071e-65
	SNHG5	-0.540985	1.13974e-124
	NT5C2	-0.545773	3.82393e-66
	MINK1	-0.549036	2.95456e-83
	FAM49B	-0.550151	1.66476e-77
	COG5	-0.551975	4.60557e-90
	EXOC4	-0.555828	2.09662e-73
	AC253572.2	-0.556463	6.58567e-60
	FAM49A	-0.558695	2.84684e-55
	SRPK2	-0.560585	5.96158e-70
	ARHGAP15	-0.562504	3.15703e-84
	MAN1A1	-0.562776	3.46314e-56
	FBXO11	-0.567894	1.35121e-66
	FAM168A	-0.568404	2.1842e-97
	DOCK8	-0.573958	8.2878e-68
	AL691403.1	-0.577586	2.74466e-118
	MEF2A	-0.578372	6.55624e-62
	PELI2	-0.586937	6.97478e-67
	DNAJC1	-0.587096	7.78288e-63
	NCOA3	-0.58909	1.03443e-61
	UBE2E1	-0.589517	2.0224e-80
	GNG2	-0.597479	3.14593e-60
	LRMDA	-0.597843	1.16336e-63
	PACSIN2	-0.598538	3.59683e-74
	ARL15	-0.605671	1.54365e-94
	PTK2B	-0.607703	3.54385e-53
	RCOR1	-0.609214	8.95352e-68
	EVI5	-0.618326	2.98498e-77
	MAP2K1	-0.619304	1.44416e-50
	ACSL1	-0.619818	3.08409e-60
	PIAS1	-0.621904	6.25693e-80
	CMIP	-0.623878	1.0095e-77
	RAPGEF1	-0.624101	1.17107e-122
	KMT2C	-0.630058	1.88104e-83
	PAN3	-0.630107	1.47705e-82
	ADAMTSL4-AS1	-0.634986	8.51694e-74
	PID1	-0.637007	7.11948e-73
	QKI	-0.637425	3.76991e-73
	ZFAND6	-0.6421	3.03185e-78
	PTPRJ	-0.644436	3.29215e-73
	TAOK3	-0.652446	1.61847e-82
	MYO9B	-0.655776	1.85767e-99
	PPP3CA	-0.656473	2.48765e-78
	ETV6	-0.665778	8.49674e-84
	PRKCE	-0.668461	8.59689e-86
	UBE2E2	-0.674055	1.7457e-91
	BTBD9	-0.678868	4.17139e-84
	ACAP2	-0.686479	1.45246e-79
	UBAP1	-0.689729	1.01043e-84
	SMAD3	-0.693959	1.84153e-72
	ABCA1	-0.69979	1.65463e-84
	STAG1	-0.703157	3.1657e-93
	FOXO1	-0.703756	1.72615e-81
	NCOA2	-0.706292	2.48231e-94
	GATAD2B	-0.709772	9.5313e-99
	PLCB1	-0.712533	4.88662e-78
	FNDC3B	-0.71975	2.70392e-82
	LYN	-0.726734	2.18143e-66
	PIK3R5	-0.728881	9.52526e-100
	KDM6A	-0.737695	5.76319e-92
	STK10	-0.738286	1.42327e-96
	EIF4G3	-0.74083	2.69443e-88
	MRTFA	-0.741405	1.85643e-102
	NFAT5	-0.746637	1.37003e-82
	JARID2	-0.770169	2.23224e-104
	PICALM	-0.772057	7.46133e-109
	ZSWIM6	-0.783513	4.85685e-87
	DENND5A	-0.784926	3.90533e-118
	SIPA1L1	-0.796262	1.07718e-86
	CDC42SE2	-0.803918	4.69263e-108
	TRAF3	-0.808638	3.5168e-111
	ARIH1	-0.820183	3.94666e-105
	FBXW7	-0.833077	2.966e-104
	LINC01619	-0.833804	1.49356e-99
	CHST11	-0.834539	1.37612e-84
	AC020656.1	-0.845395	6.61356e-193
	CAMK1D	-0.886654	1.54729e-108
	DPYD	-0.907088	1.58117e-109
	MED13L	-0.908004	1.0774e-128
	RBM47	-1.00426	2.19266e-120
	TEX14	-1.006	8.9007e-110
	ARHGAP26	-1.08359	3.04657e-117
	GAB2	-1.0992	7.70061e-148
	ZFAND3	-1.26134	1.44115e-149
	SIK3	-1.4945	2.51527e-171
	AC105402.3	-2.20796	0

### Sheet: All_dendritic_baseline
	Teplizumab + Placebo
	Baseline
	Dendritic cells
	Gene	avg_log2FC	p_val_adj
	CDR2	-1.24563	0.0123669
	AC105402.3	-1.43841	0.00885686
