## Supplemental Table 4 for "Latent EBV impairs immune cell signaling and enhances the efficacy of anti-CD3 mAb in Type 1 Diabetes"

### Sheet: CD4_baseline
	Baseline
	CD4
	Pathways	-log(p-value)	z-score
	mTOR Signaling	2.48*E-02	-2236
	IL-8 Signaling	2.46*E-06	-2236
	Protein Kinase A Signaling	1.56*E-04	-2236
	T Cell Receptor Signaling	1.34*E-03	-2000

### Sheet: CD8_baseline
	Baseline
	CD8
	Pathways	-log(p-value)	z-score
	CTLA4 Signaling in Cytotoxic T Lymphocytes	2.96*E-05	2236
	T Cell Receptor Signaling	3.38*E-05	-2236
	Regulation of IL-2 Expression in Activated and Anergic T Lymphocytes	4.96*E-05	-2236
	Protein Kinase A Signaling	1.37*E-04	-2236
	PKCθ Signaling in T Lymphocytes	2.36*E-04	-2000
	Role of NFAT in Regulation of the Immune Response	3.08*E-04	-2000
	NF-kB Signaling	3.23*E-04	-2000

### Sheet: B_cells_baseline
	Baseline
	B Cells
	Pathways	-log(p-value)	z-score
	B Cell Receptor Signaling	1.03*E-06	-2121
	PI3K Signaling in B Lymphocytes	3.72*E-06	-2828
	Protein Kinase A Signaling	2.43*E-04	-2646
	mTOR Signaling	4.26*E-03	-2000
	IL-8 Signaling	4.34*E-03	-2000
	ERK/MAPK Signaling	4.97*E-03	-2000
	NF-kB Signaling	1.45*E-02	-2000

### Sheet: Monocytes_baseline
	Baseline
	Monocytes
	Pathways	-log(p-value)	z-score
	IL-3 Signaling	4.3*E-08	-2121
	IL-8 Signaling	3,55*E-04	-2449
	Apoptosis Signaling	5.03*E-04	2236
	Role of NFAT in Regulation of the Immune Response	6.14*E-04	-2828
	IL-2 Signaling	6.96*E-04	-2000
	ERK/MAPK Signaling	2,51*E-03	-2449
	Fcᵧ signaling in Monocytes	3.12*E-03	-2000
	Senescence Pathway	1.15*E-02	-2449
	NF-kB Signaling	3.93*E-02	-2236
